# A Longitudinal Exploration of *CACNA1A*-related Hemiplegic Migraine in Children

**DOI:** 10.1101/2024.06.14.24308953

**Authors:** Donna Schaare, Laina Lusk, Alexis Karlin, Michael C. Kaufman, Jan Magielski, Sara M. Sarasua, Kendra Allison, Luigi Boccuto, Ingo Helbig

## Abstract

**Introduction:** Since the initial description of *CACNA1A-*related hemiplegic migraine (HM), the phenotypic spectrum has expanded from mild episodes in neurotypical individuals to potentially life-threatening events frequently seen in individuals with developmental and epileptic encephalopathies. However, the overall longitudinal course throughout childhood remains unknown.

**Methods:** We analyzed HM and seizure history in individuals with *CACNA1A*-related HM, delineating frequency and severity of events in monthly increments through a standardized approach. Combining these data with medication prescription information, we assessed the response of HM to different agents.

**Results:** Our cohort involved 15 individuals between 3 and 29 years (163 patient years) and included 11 unique and two recurrent variants (p.R1349Q and p.V1393M; both *n=*2). The age of first confirmed HM ranged from 14 months to 13 years (average 3 years). 25% of all HM events were severe (lasting >3 days) and 73% of individuals had at least 1 severe occurrence. Spacing of HM events ranged from 1 month to 14 years and changes in HM severity over time of showed increases or decreases of >2 severity levels in 12/122 events. Eight individuals had epilepsy, but severity of epilepsy did not correlate with frequency and severity of HM events. While levetiracetam (*n=*6) and acetazolamide (*n=*5) were the most frequently used medications, they did not show efficacy in HM prevention or HM severity reduction. However, verapamil (*n=*3) showed efficacy in preventing HM episodes (OR 2.68, CI 1.39-5.67).

**Significance:** The longitudinal course of *CACNA1A*-related HM lacks recognizable patterns for timing and severity of HM events or correlation with seizure patterns. Our data underscores the unpredictability of *CACNA1A*-related HM, highlighting the need for close surveillance for reoccurring HM events even in individuals with symptom-free periods.

**Key points:**

1. 24% of hemiplegic migraines (HM) in *CACNA1A-*related disorders are severe, involving cerebral edema and greater than 4 days to recover
2. Timing and severity of HM are unpredictable, with large changes in severity between events, and age of onset ranging from 1-13 years
3. Epilepsy occurred in 53% of individuals, with neither the timing nor severity of seizures correlated with HM
