## Supplementary material for "A Longitudinal Exploration of *CACNA1A*-related Hemiplegic Migraine in Children": Table S1

### Sheet: Neurodevelopmental Features
HPO term	Definition	Base term frequency	Propagated term frequency	Base term n
HP:0000256	Macrocephaly	0.0667	0.0667	1
HP:0000473	Torticollis	0.0667	0.0667	1
HP:0200134	Epileptic encephalopathy	0.2	0.2	3
HP:0001260	Dysarthria	0.1333	0.1333	2
HP:0000750	Delayed speech and language development	0.0667	0.3333	1
HP:0011098	Speech apraxia	0.0667	0.0667	1
HP:0001344	Absent speech	0.2667	0.2667	4
HP:0002540	Inability to walk	0.1333	0.1333	2
HP:0031936	Delayed ability to walk	0.1333	0.1333	2
HP:0001288	Gait disturbance	0.0667	0.2	1
HP:0002345	Action tremor	0.0667	0.0667	1
HP:0001337	Tremor	0.3333	0.4	5
HP:0001251	Ataxia	0.5333	0.5333	8
HP:0001252	Hypotonia	0.5333	0.5333	8
HP:0100716	Self-injurious behavior	0.0667	0.0667	1
HP:0031589	Suicidal ideation	0.0667	0.0667	1
HP:0011999	Paranoia	0.0667	0.0667	1
HP:0000739	Anxiety	0.1333	0.1333	2
HP:0007018	Attention deficit hyperactivity disorder	0.2	0.2	3
HP:0000753	Autism with high cognitive abilities	0.0667	0.0667	1
HP:0000717	Autism	0.4667	0.4667	7
HP:0001328	Specific learning disability	0.0667	0.0667	1
HP:0002342	Intellectual disability, moderate	0.0667	0.0667	1
HP:0001249	Intellectual disability	0.0667	0.1333	1
HP:0011342	Mild global developmental delay	0.1333	0.1333	2
HP:0001263	Global developmental delay	0.6	0.7333	9
